# Cortical Thickness Patterns of Cognitive Impairment Phenotypes in Drug-Resistant Temporal Lobe Epilepsy

**DOI:** 10.1101/2023.08.04.23293483

**Authors:** Gadi Miron, Paul Manuel Müller, Louisa Hohmann, Frank Oltmanns, Martin Holtkamp, Christian Meisel, Claudia Chien

**Affiliations:** Epilepsy-Center Berlin-Brandenburg, Institute for Diagnostics of Epilepsy, Berlin, Germany; Epilepsy-Center Berlin-Brandenburg, Department of Neurology, Charité – Universitätsmedizin Berlin, Berlin, Germany; Computational Neurology, Department of Neurology, Charité – Universitätsmedizin Berlin, Berlin, Germany; Berlin Institute of Health, Berlin, Germany; Bernstein Center for Computational Neuroscience, Berlin, Germany; Center for Stroke Research Berlin, Berlin, Germany; NeuroCure Cluster of Excellence, Charité – Universitätsmedizin Berlin, Berlin, Germany; Experimental Clinical and Research Center, Charité – Universitätsmedizin Berlin, Berlin, Germany; Neuroscience Clinical Research Center, Charité – Universitätsmedizin Berlin, Berlin, Germany; Department of Psychiatry and Neuroscience, Charité – Universitätsmedizin Berlin, Berlin, Germany

## Abstract

**Background:** In temporal lobe epilepsy (TLE), a taxonomy classifying patients into three cognitive phenotypes has been adopted: minimally, focally, or generally cognitively impaired (CI). We examined grey matter (GM) thickness patterns of cognitive phenotypes in drug-resistant TLE and assessed potential use for predicting post-surgical cognitive outcomes.

**Methods:** TLE patients undergoing presurgical evaluation were categorized into cognitive phenotypes. Network edge weights and distances were calculated using ANOVA-III F-statistics from comparisons of GM regions between each TLE cognitive phenotype and age- and sex-matched healthy participants. In resected patients, logistic regression models (LRMs) based on network analysis results were used for prediction of post-surgical cognitive outcome.

**Results:** A total of 124 patients (63 females, mean age±SD=36.0±12.0 years) and 117 healthy controls (63 females, mean age±SD=36.1±12.0 years) were analyzed. In the generalized CI group (n=66, 53.2%), 28 GM regions were significantly thinner compared to HCs. Focally impaired patients (n=37, 29.8%) showed 13 regions, while minimally impaired patients (n=21, 16.9%) had 2 significantly thinner GM regions. Regions affected in both generalized and focally impaired patients included the anterior cingulate cortex, medial prefrontal cortex, medial temporal, and lateral temporal regions. In 69 (35 females, mean age±SD=33.6±18.0) patients that underwent surgery, LRMs based on network-identified GM regions predicted post-surgical verbal memory worsening with a receiver operating curve-area under the curve of 0.70±0.15.

**Conclusions:** A differential pattern of GM thickness can be found across different cognitive phenotypes in TLE. Including MRI with clinical measures associated with cognitive profiles has potential in predicting post-surgical cognitive outcomes in drug-resistant TLE.
