## Supplementary Table 2 for "Cortical Thickness Patterns of Cognitive Impairment Phenotypes in Drug-Resistant Temporal Lobe Epilepsy"

### Sheet: All regions
Region name	Cognitive phenotype	Cognitive cluster	Age	MRI	Side	ROI name	Lobe
Anterior Cingulate and Medial Prefrontal left 8	Focal	1.04849			Left	a24pr	Frontal
Anterior Cingulate and Medial Prefrontal right 2	Focal	1.10208	1.15923		Right	10v	Frontal
Anterior Cingulate and Medial Prefrontal right 5	Focal	1.00441			Right	8BM	Frontal
Auditory Association left 8	Focal	0.987906			Left	TA2	Temporal
Auditory Association right 3	Focal	1.27003			Right	STGa	Temporal
Dorsal Stream Visual right 5	Focal	1.00965			Right	V6A	Parietal
Lateral Temporal left 7	Focal	0.972353			Left	TGd	Temporal
Lateral Temporal right 7	Focal	1.21515			Right	TGd	Temporal
Medial Temporal right 1	Focal	1.15508			Right	EC	Temporal
Paracentral Lobular and Mid Cingulate left 9	Focal	1.19978			Left	SCEF	Frontal
Somatosensory and Motor left 1	Focal	0.916284		2.43577	Left	1	Parietal
Ventral Stream Visual right 3	Focal	1.10774			Right	V8	Occipital
Anterior Cingulate and Medial Prefrontal left 16	Generalised	1.29618			Left	s32	Frontal
Anterior Cingulate and Medial Prefrontal left 6	Generalised	0.717105		2.13059	Left	9m	Frontal
Anterior Cingulate and Medial Prefrontal right 1	Generalised	1.13463			Right	10r	Frontal
Anterior Cingulate and Medial Prefrontal right 10	Generalised	1.39537			Right	d32	Frontal
Anterior Cingulate and Medial Prefrontal right 2	Generalised	0.744235		2.21127	Right	10v	Frontal
Anterior Cingulate and Medial Prefrontal right 5	Generalised	0.752764	0.961119	2.14783	Right	8BM	Frontal
Anterior Cingulate and Medial Prefrontal right 9	Generalised	1.44901			Right	a32pr	Frontal
Auditory Association left 8	Generalised	1.09345		2.95077	Left	TA2	Temporal
Auditory Association right 3	Generalised	1.18638			Right	STGa	Temporal
Dorsolateral Prefrontal right 8	Generalised	1.4048			Right	SFL	Frontal
Early Auditory left 2	Generalised	0.916494	1.03623	2.33481	Left	A1	Temporal
Early Auditory left 3	Generalised	1.50672			Left	LBelt	Temporal
Early Auditory left 4	Generalised	1.00838		2.35102	Left	MBelt	Temporal
Early Auditory right 3	Generalised	1.07173	0.674139	2.33134	Right	LBelt	Temporal
Early Visual left 1	Generalised	1.2569		2.23099	Left	V2	Occipital
Early Visual right 1	Generalised	1.44413			Right	V2	Occipital
Inferior Frontal left 1	Generalised	1.06255		2.70951	Left	44	Frontal
Inferior Frontal left 2	Generalised	1.09364	0.80897	3.00166	Left	45	Frontal
Insular and Frontal Opercular left 4	Generalised	1.2479			Left	FOP3	Ins
Lateral Temporal left 7	Generalised	0.830666		2.47743	Left	TGd	Temporal
Lateral Temporal right 7	Generalised	0.820577		2.43726	Right	TGd	Temporal
Medial Temporal left 7	Generalised	0.894996		2.47262	Left	PreS	Temporal
Medial Temporal right 1	Generalised	0.742758		2.12874	Right	EC	Temporal
Medial Temporal right 7	Generalised	0.983212		2.30343	Right	PreS	Temporal
Orbital and Polar Frontal left 4	Generalised	1.20455			Left	13l	Frontal
Paracentral Lobular and Mid Cingulate right 9	Generalised	0.733664	0.882616	2.0908	Right	SCEF	Frontal
Premotor right 4	Generalised	1.45013	1.0934		Right	6r	Frontal
Primary Visual right	Generalised	0.856608		2.32209	Right	V1	Occipital
Early Auditory left 2	Minimal	0.815933		2.18829	Left	A1	Temporal
Early Auditory right 2	Minimal	1.04605			Right	A1	Temporal
Primary Visual left	Minimal	1.23273			Left	V1	Occipital

### Sheet: ROIs used for classifier
Area name	Area description	Side	Lobe	Cognitive phenotype	Cognitive cluster distance	Age	MRI	x-cog	y-cog	z-cog
9m	Anterior Cingulate and Medial Prefrontal	Left	Frontal	Generalised	0.717105		2.13059	97.0198	180.109	93.6749
1	Somatosensory and Motor	Left	Parietal	Focal	0.916284		2.43577	138.15	99.9622	127.341
TA2	Auditory Association	Left	Temporal	Focal	0.987906			141.086	129.968	63.5268
A1	Early Auditory	Left	Temporal	Generalised	0.916494	1.03623	2.33481	135.999	101.994	82.3985
TGd	Lateral Temporal	Left	Temporal	Focal	0.972353			127.26	137.752	35.2613
PreS	Medial Temporal	Left	Temporal	Generalised	0.894996		2.47262	109.857	94.6348	60.5976
10v	Anterior Cingulate and Medial Prefrontal	Right	Frontal	Generalised	0.744235		2.21127	87.5112	176.704	52.646
8BM	Anterior Cingulate and Medial Prefrontal	Right	Frontal	Focal	0.752764	0.961119	2.14783	85.5618	157.006	117.958
SCEF	Paracentral Lobular and Mid Cingulate	Right	Frontal	Generalised	0.733664	0.882616	2.0908	84.4552	131.184	131.044
V1	Primary Visual	Right	Occipital	Generalised	0.856608		2.32209	78.0604	44.5393	74.3335
TGd	Lateral Temporal	Right	Temporal	Generalised	0.820577		2.43726	55.2644	140.072	34.5598
EC	Medial Temporal	Right	Temporal	Generalised	0.742758		2.12874	70.1082	115.452	45.1806
PreS	Medial Temporal	Right	Temporal	Generalised	0.983212		2.30343	70.2218	95.3347	62.0042
